# Genome-wide study of DNA methylation in Amyotrophic Lateral Sclerosis identifies differentially methylated loci and implicates metabolic, inflammatory and cholesterol pathways

**DOI:** 10.1101/2021.03.12.21253115

**Authors:** Paul J. Hop, Ramona A.J. Zwamborn, Eilis Hannon, Gemma L. Shireby, Marta F. Nabais, Emma M. Walker, Wouter van Rheenen, Joke J.F.A. van Vugt, Annelot M. Dekker, Henk-Jan Westeneng, Gijs H.P. Tazelaar, Kristel R. van Eijk, Matthieu Moisse, Denis Baird, Ahmad Al Khleifat, Alfredo Iacoangeli, Nicola Ticozzi, Antonia Ratti, Jonathan Cooper-Knock, Karen E. Morrison, Pamela J. Shaw, A. Nazli Basak, Adriano Chiò, Andrea Calvo, Cristina Moglia, Antonio Canosa, Maura Brunetti, Maurizio Grassano, Marc Gotkine, Yossef Lerner, Michal Zabari, Patrick Vourc’h, Philippe Corcia, Philippe Couratier, Jesus S. Mora Pardina, Teresa Salas, Patrick Dion, Jay P. Ross, Robert D. Henderson, Susan Mathers, Pamela A. McCombe, Merrilee Needham, Garth Nicholson, Dominic B. Rowe, Roger Pamphlett, Karen A. Mather, Perminder S. Sachdev, Sarah Furlong, Fleur C. Garton, Anjali K. Henders, Tian Lin, Shyuan T. Ngo, Frederik J. Steyn, Leanne Wallace, Kelly L. Williams, BIOS Consortium, Brain MEND Consortium, Miguel Mitne Neto, Ruben J. Cauchi, Ian P. Blair, Matthew C. Kiernan, Vivian Drory, Monica Povedano, Mamede de Carvalho, Susana Pinto, Markus Weber, Guy Rouleau, Vincenzo Silani, John E. Landers, Christopher E. Shaw, Peter M. Andersen, Allan F. McRae, Michael A. van Es, R. Jeroen Pasterkamp, Naomi R. Wray, Russell L. McLaughlin, Orla Hardiman, Kevin P. Kenna, Ellen Tsai, Heiko Runz, Ammar Al-Chalabi, Leonard H. van den Berg, Philip Van Damme, Jonathan Mill, Jan H. Veldink

## Abstract

Amyotrophic lateral sclerosis (ALS) is a fatal neurodegenerative disease with an estimated heritability of around 50%. DNA methylation patterns can serve as biomarkers of (past) exposures and disease progression, as well as providing a potential mechanism that mediates genetic or environmental risk. Here, we present a blood-based epigenome-wide association study (EWAS) meta-analysis in 10,462 samples (7,344 ALS patients and 3,118 controls), representing the largest case-control study of DNA methylation for any disease to date. We identified a total of 45 differentially methylated positions (DMPs) annotated to 42 genes, which are enriched for pathways and traits related to metabolism, cholesterol biosynthesis, and immunity. We show that DNA-methylation-based proxies for HDL-cholesterol, BMI, white blood cell (WBC) proportions and alcohol intake were independently associated with ALS. Integration of these results with our latest GWAS showed that cholesterol biosynthesis was causally related to ALS. Finally, we found that DNA methylation levels at several DMPs and blood cell proportion estimates derived from DNA methylation data, are associated with survival rate in patients, and could represent indicators of underlying disease processes.
