## Supplementary table 5 for "Genome-wide study of DNA methylation in Amyotrophic Lateral Sclerosis identifies differentially methylated loci and implicates metabolic, inflammatory and cholesterol pathways"

### Sheet: Experimental batch
		Diagnosis	Control	Case	Sex at birth	Female	Male	Age (years)	Mean (SD)	Missing	Site of onset	Bulbar	Generalized	Spinal	Thoracic	Missing	Survival_status	Alive	Dead	Missing	Survival(months)	Median (Q1-Q3)	Missing	C9orf72 status	Expanded	Normal	Missing
1_MinE	2015.10_1000samples(N=939)		371 (40 %)	568 (60 %)		361 (38 %)	578 (62 %)		64 (± 10)	8 (0.9%)		170 (30 %)	5 (1 %)	382 (67 %)	3 (1 %)	8 (1.4%)		37 (7 %)	531 (93 %)	0 (0%)		32 (20-55)	4 (0.7%)		48 (8 %)	518 (91 %)	2 (0.4%)
	2015.10_13samples(N=3)		0 (0 %)	3 (100 %)		1 (33 %)	2 (67 %)		NA (± NA)	3 (100%)		2 (67 %)	0 (0 %)	1 (33 %)	0 (0 %)	0 (0%)		0 (0 %)	3 (100 %)	0 (0%)		64 (52-71)	0 (0%)		0 (0 %)	3 (100 %)	0 (0%)
	2015.10_224samples(N=203)		66 (33 %)	137 (67 %)		81 (40 %)	122 (60 %)		55 (± 13)	0 (0%)		26 (19 %)	13 (9 %)	98 (72 %)	0 (0 %)	0 (0%)		125 (91 %)	12 (9 %)	0 (0%)		24 (12-60)	0 (0%)		0 (0 %)	137 (100 %)	0 (0%)
	2015.10_481samples(N=366)		129 (35 %)	237 (65 %)		152 (42 %)	214 (58 %)		59 (± 9.2)	250 (68.3%)		74 (31 %)	3 (1 %)	159 (67 %)	1 (0 %)	0 (0%)		23 (10 %)	214 (90 %)	0 (0%)		33 (21-52)	0 (0%)		28 (12 %)	206 (87 %)	3 (1.3%)
	2015.10_95samples(N=36)		0 (0 %)	36 (100 %)		23 (64 %)	13 (36 %)		64 (± 11)	21 (58.3%)		4 (11 %)	1 (3 %)	30 (83 %)	0 (0 %)	1 (2.8%)		3 (8 %)	22 (61 %)	11 (30.6%)		35 (27-50)	15 (41.7%)		1 (3 %)	34 (94 %)	1 (2.8%)
	2015.12_348samples(N=321)		99 (31 %)	222 (69 %)		138 (43 %)	183 (57 %)		56 (± 12)	9 (2.8%)		55 (25 %)	0 (0 %)	167 (75 %)	0 (0 %)	0 (0%)		79 (36 %)	143 (64 %)	0 (0%)		37 (23-55)	0 (0%)		13 (6 %)	208 (94 %)	1 (0.5%)
	2015.12_67samples(N=59)		13 (22 %)	46 (78 %)		25 (42 %)	34 (58 %)		61 (± 13)	47 (79.7%)		12 (26 %)	1 (2 %)	33 (72 %)	0 (0 %)	0 (0%)		2 (4 %)	44 (96 %)	0 (0%)		31 (19-48)	0 (0%)		1 (2 %)	37 (80 %)	8 (17.4%)
	2016.01_12samples(N=9)		0 (0 %)	9 (100 %)		2 (22 %)	7 (78 %)		56 (± 6.1)	0 (0%)		2 (22 %)	0 (0 %)	7 (78 %)	0 (0 %)	0 (0%)		8 (89 %)	1 (11 %)	0 (0%)		19 (15-28)	0 (0%)		0 (0 %)	9 (100 %)	0 (0%)
	Belgium_2016.06_25samples(N=25)		0 (0 %)	25 (100 %)		9 (36 %)	16 (64 %)		NA (± NA)	25 (100%)		6 (24 %)	0 (0 %)	19 (76 %)	0 (0 %)	0 (0%)		8 (32 %)	17 (68 %)	0 (0%)		37 (28-63)	0 (0%)		0 (0 %)	25 (100 %)	0 (0%)
	Belgium_2017.04_26samples(N=19)		3 (16 %)	16 (84 %)		10 (53 %)	9 (47 %)		NA (± NA)	19 (100%)		6 (38 %)	1 (6 %)	9 (56 %)	0 (0 %)	0 (0%)		2 (12 %)	14 (88 %)	0 (0%)		29 (20-42)	0 (0%)		0 (0 %)	16 (100 %)	0 (0%)
	Belgium_2017.12_26samples(N=26)		0 (0 %)	26 (100 %)		11 (42 %)	15 (58 %)		NA (± NA)	26 (100%)		8 (31 %)	0 (0 %)	18 (69 %)	0 (0 %)	0 (0%)		11 (42 %)	15 (58 %)	0 (0%)		59 (36-110)	0 (0%)		0 (0 %)	26 (100 %)	0 (0%)
	Belgium_2018.04_24samples(N=23)		0 (0 %)	23 (100 %)		9 (39 %)	14 (61 %)		NA (± NA)	23 (100%)		7 (30 %)	2 (9 %)	14 (61 %)	0 (0 %)	0 (0%)		3 (13 %)	20 (87 %)	0 (0%)		32 (19-53)	0 (0%)		0 (0 %)	23 (100 %)	0 (0%)
	Belgium_2019.03_130samples(N=124)		0 (0 %)	124 (100 %)		54 (44 %)	70 (56 %)		NA (± NA)	124 (100%)		41 (33 %)	1 (1 %)	77 (62 %)	0 (0 %)	5 (4.0%)		20 (16 %)	102 (82 %)	2 (1.6%)		25 (17-34)	4 (3.2%)		3 (2 %)	121 (98 %)	0 (0%)
	Belgium_2019.11_96samples(N=83)		28 (34 %)	55 (66 %)		44 (53 %)	39 (47 %)		NA (± NA)	83 (100%)		14 (25 %)	0 (0 %)	41 (75 %)	0 (0 %)	0 (0%)		2 (4 %)	53 (96 %)	0 (0%)		29 (18-43)	0 (0%)		1 (2 %)	50 (91 %)	4 (7.3%)
	France_2018.05_192samples(N=178)		37 (21 %)	141 (79 %)		80 (45 %)	98 (55 %)		65 (± 14)	2 (1.1%)		32 (23 %)	0 (0 %)	101 (72 %)	1 (1 %)	7 (5.0%)		83 (59 %)	58 (41 %)	0 (0%)		22 (12-30)	5 (3.5%)		9 (6 %)	130 (92 %)	2 (1.4%)
	France_2019.03_184samples(N=94)		0 (0 %)	94 (100 %)		36 (38 %)	58 (62 %)		63 (± 13)	62 (66.0%)		21 (22 %)	0 (0 %)	64 (68 %)	3 (3 %)	6 (6.4%)		69 (73 %)	25 (27 %)	0 (0%)		18 (10-27)	24 (25.5%)		4 (4 %)	90 (96 %)	0 (0%)
	Ireland_2017.03_298samples(N=294)		96 (33 %)	198 (67 %)		118 (40 %)	176 (60 %)		64 (± 10)	60 (20.4%)		56 (28 %)	5 (3 %)	137 (69 %)	0 (0 %)	0 (0%)		63 (32 %)	135 (68 %)	0 (0%)		32 (21-44)	0 (0%)		20 (10 %)	175 (88 %)	3 (1.5%)
	Ireland_2019.11_400samples(N=373)		124 (33 %)	249 (67 %)		154 (41 %)	219 (59 %)		64 (± 11)	128 (34.3%)		69 (28 %)	9 (4 %)	170 (68 %)	1 (0 %)	0 (0%)		36 (14 %)	213 (86 %)	0 (0%)		37 (23-54)	0 (0%)		21 (8 %)	224 (90 %)	4 (1.6%)
	Israel_2017.06_48samples(N=46)		0 (0 %)	46 (100 %)		26 (57 %)	20 (43 %)		63 (± 11)	11 (23.9%)		9 (20 %)	0 (0 %)	37 (80 %)	0 (0 %)	0 (0%)		22 (48 %)	24 (52 %)	0 (0%)		46 (31-63)	0 (0%)		3 (7 %)	32 (70 %)	11 (23.9%)
	Israel_2018.05_60samples(N=56)		0 (0 %)	56 (100 %)		20 (36 %)	36 (64 %)		61 (± 12)	2 (3.6%)		15 (27 %)	0 (0 %)	41 (73 %)	0 (0 %)	0 (0%)		14 (25 %)	42 (75 %)	0 (0%)		35 (22-48)	0 (0%)		1 (2 %)	55 (98 %)	0 (0%)
	Italy_2017.05_44samples(N=40)		0 (0 %)	40 (100 %)		20 (50 %)	20 (50 %)		60 (± 10)	18 (45.0%)		8 (20 %)	0 (0 %)	28 (70 %)	0 (0 %)	4 (10.0%)		12 (30 %)	12 (30 %)	16 (40.0%)		16 (12-28)	16 (40.0%)		1 (2 %)	39 (98 %)	0 (0%)
	Italy_2017.09_26samples(N=25)		0 (0 %)	25 (100 %)		8 (32 %)	17 (68 %)		57 (± 12)	1 (4.0%)		3 (12 %)	0 (0 %)	21 (84 %)	0 (0 %)	1 (4.0%)		10 (40 %)	14 (56 %)	1 (4.0%)		23 (14-44)	2 (8.0%)		0 (0 %)	25 (100 %)	0 (0%)
	Netherlands_2019.11_389samples(N=313)		125 (40 %)	188 (60 %)		136 (43 %)	177 (57 %)		65 (± 12)	0 (0%)		45 (24 %)	2 (1 %)	130 (69 %)	0 (0 %)	11 (5.9%)		46 (24 %)	142 (76 %)	0 (0%)		34 (23-47)	5 (2.7%)		22 (12 %)	160 (85 %)	6 (3.2%)
	Netherlands_ReRun_193samples(N=162)		51 (31 %)	111 (69 %)		76 (47 %)	86 (53 %)		65 (± 11)	3 (1.9%)		41 (37 %)	0 (0 %)	67 (60 %)	1 (1 %)	2 (1.8%)		10 (9 %)	101 (91 %)	0 (0%)		28 (18-42)	1 (0.9%)		8 (7 %)	102 (92 %)	1 (0.9%)
	Netherlands_ReRun_2016.06_1736samples(N=1631)		580 (36 %)	1051 (64 %)		680 (42 %)	951 (58 %)		64 (± 10)	22 (1.3%)		349 (33 %)	5 (0 %)	687 (65 %)	5 (0 %)	5 (0.5%)		66 (6 %)	985 (94 %)	0 (0%)		31 (21-51)	4 (0.4%)		65 (6 %)	981 (93 %)	5 (0.5%)
	Portugal_2017.03_58samples(N=52)		14 (27 %)	38 (73 %)		24 (46 %)	28 (54 %)		58 (± 14)	0 (0%)		6 (16 %)	0 (0 %)	32 (84 %)	0 (0 %)	0 (0%)		17 (45 %)	21 (55 %)	0 (0%)		38 (26-55)	0 (0%)		2 (5 %)	35 (92 %)	1 (2.6%)
	Portugal_2018.06_21samples(N=20)		0 (0 %)	20 (100 %)		10 (50 %)	10 (50 %)		70 (± 8.5)	0 (0%)		8 (40 %)	1 (5 %)	11 (55 %)	0 (0 %)	0 (0%)		15 (75 %)	5 (25 %)	0 (0%)		33 (23-43)	0 (0%)		0 (0 %)	20 (100 %)	0 (0%)
	Portugal_2018.07_5samples(N=4)		1 (25 %)	3 (75 %)		3 (75 %)	1 (25 %)		72 (± 11)	0 (0%)		0 (0 %)	0 (0 %)	3 (100 %)	0 (0 %)	0 (0%)		3 (100 %)	0 (0 %)	0 (0%)		25 (14-44)	0 (0%)		0 (0 %)	3 (100 %)	0 (0%)
	Spain_2017.06_71samples(N=64)		22 (34 %)	42 (66 %)		33 (52 %)	31 (48 %)		59 (± 13)	2 (3.1%)		12 (29 %)	0 (0 %)	30 (71 %)	0 (0 %)	0 (0%)		20 (48 %)	22 (52 %)	0 (0%)		34 (24-43)	0 (0%)		0 (0 %)	42 (100 %)	0 (0%)
	Spain_2018.05_96samples(N=91)		28 (31 %)	63 (69 %)		45 (49 %)	46 (51 %)		NA (± NA)	91 (100%)		22 (35 %)	0 (0 %)	41 (65 %)	0 (0 %)	0 (0%)		16 (25 %)	47 (75 %)	0 (0%)		33 (19-49)	1 (1.6%)		0 (0 %)	58 (92 %)	5 (7.9%)
	Spain_2019.03_50samples(N=44)		6 (14 %)	38 (86 %)		19 (43 %)	25 (57 %)		56 (± 14)	0 (0%)		4 (11 %)	1 (3 %)	33 (87 %)	0 (0 %)	0 (0%)		29 (76 %)	9 (24 %)	0 (0%)		18 (11-25)	0 (0%)		1 (3 %)	37 (97 %)	0 (0%)
	Sweden_2018.06_343samples(N=244)		107 (44 %)	137 (56 %)		115 (47 %)	129 (53 %)		NA (± NA)	244 (100%)		25 (18 %)	0 (0 %)	109 (80 %)	0 (0 %)	3 (2.2%)		31 (23 %)	106 (77 %)	0 (0%)		58 (32-120)	2 (1.5%)		7 (5 %)	130 (95 %)	0 (0%)
	Sweden_2018.07_19samples(N=15)		4 (27 %)	11 (73 %)		8 (53 %)	7 (47 %)		NA (± NA)	15 (100%)		4 (36 %)	0 (0 %)	7 (64 %)	0 (0 %)	0 (0%)		5 (45 %)	6 (55 %)	0 (0%)		70 (38-94)	0 (0%)		0 (0 %)	10 (91 %)	1 (9.1%)
	Switzerland_2017.06_54samples(N=50)		0 (0 %)	50 (100 %)		17 (34 %)	33 (66 %)		60 (± 14)	11 (22.0%)		15 (30 %)	0 (0 %)	34 (68 %)	0 (0 %)	1 (2.0%)		2 (4 %)	48 (96 %)	0 (0%)		45 (29-60)	0 (0%)		5 (10 %)	45 (90 %)	0 (0%)
	Turkey_2017.03_219samples(N=196)		34 (17 %)	162 (83 %)		90 (46 %)	106 (54 %)		55 (± 13)	7 (3.6%)		44 (27 %)	10 (6 %)	100 (62 %)	0 (0 %)	8 (4.9%)		151 (93 %)	11 (7 %)	0 (0%)		16 (8.7-31)	1 (0.6%)		1 (1 %)	160 (99 %)	1 (0.6%)
	Turkey_2017.11_96samples(N=89)		4 (4 %)	85 (96 %)		38 (43 %)	51 (57 %)		61 (± 12)	1 (1.1%)		27 (32 %)	7 (8 %)	49 (58 %)	0 (0 %)	2 (2.4%)		84 (99 %)	0 (0 %)	1 (1.2%)		14 (7.1-26)	3 (3.5%)		0 (0 %)	85 (100 %)	0 (0%)
	Turkey_2018.03_269samples(N=249)		32 (13 %)	217 (87 %)		113 (45 %)	136 (55 %)		51 (± 16)	14 (5.6%)		32 (15 %)	6 (3 %)	176 (81 %)	0 (0 %)	3 (1.4%)		208 (96 %)	4 (2 %)	5 (2.3%)		20 (9.3-43)	6 (2.8%)		0 (0 %)	215 (99 %)	2 (0.9%)
	UK_2016.06_666samples(N=635)		126 (20 %)	509 (80 %)		281 (44 %)	354 (56 %)		62 (± 11)	3 (0.5%)		104 (20 %)	68 (13 %)	324 (64 %)	0 (0 %)	13 (2.6%)		61 (12 %)	448 (88 %)	0 (0%)		37 (25-60)	1 (0.2%)		35 (7 %)	473 (93 %)	1 (0.2%)
	UK_2017.06_383samples(N=363)		111 (31 %)	252 (69 %)		155 (43 %)	208 (57 %)		63 (± 11)	4 (1.1%)		63 (25 %)	22 (9 %)	159 (63 %)	0 (0 %)	8 (3.2%)		66 (26 %)	186 (74 %)	0 (0%)		38 (26-62)	1 (0.4%)		13 (5 %)	236 (94 %)	3 (1.2%)
	UK_2019.11_768samples(N=722)		139 (19 %)	583 (81 %)		304 (42 %)	418 (58 %)		62 (± 11)	1 (0.1%)		143 (25 %)	45 (8 %)	388 (67 %)	0 (0 %)	7 (1.2%)		72 (12 %)	511 (88 %)	0 (0%)		38 (25-64)	0 (0%)		41 (7 %)	538 (92 %)	4 (0.7%)
	UK_ReRun_49samples(N=18)		1 (6 %)	17 (94 %)		8 (44 %)	10 (56 %)		58 (± 11)	1 (5.6%)		4 (24 %)	2 (12 %)	11 (65 %)	0 (0 %)	0 (0%)		5 (29 %)	12 (71 %)	0 (0%)		20 (13-67)	0 (0%)		0 (0 %)	11 (65 %)	6 (35.3%)
	US_2016.06_88samples(N=67)		0 (0 %)	67 (100 %)		26 (39 %)	41 (61 %)		60 (± 17)	46 (68.7%)		12 (18 %)	0 (0 %)	38 (57 %)	0 (0 %)	17 (25.4%)		10 (15 %)	31 (46 %)	26 (38.8%)		45 (29-90)	32 (47.8%)		1 (1 %)	65 (97 %)	1 (1.5%)
2_External	AUS1(N=1088)		493 (45 %)	595 (55 %)		487 (45 %)	601 (55 %)		70 (± 12)	77 (7.1%)		173 (29 %)	0 (0 %)	0 (0 %)	0 (0 %)	422 (70.9%)		516 (87 %)	79 (13 %)	0 (0%)		27 (18-43)	427 (71.8%)		0 (0 %)	0 (0 %)	595 (100%)
	AUS2(N=247)		99 (40 %)	148 (60 %)		124 (50 %)	123 (50 %)		74 (± NA)	246 (99.6%)		36 (24 %)	0 (0 %)	0 (0 %)	0 (0 %)	112 (75.7%)		43 (29 %)	87 (59 %)	18 (12.2%)		30 (17-54)	20 (13.5%)		0 (0 %)	0 (0 %)	148 (100%)

### Sheet: Excluded samples
	MinE		External
	MinE_450k	MinE_EPIC	AUS1	AUS2
	(N=373)	(N=386)	(N=41)	(N=19)
Diagnosis
Control	81 (22 %)	71 (18 %)	17 (41 %)	4 (21 %)
Case	269 (72 %)	205 (53 %)	24 (59 %)	15 (79 %)
Missing	23 (6.2%)	110 (28.5%)	0 (0%)	0 (0%)
Sex at birth
Female	157 (42 %)	169 (44 %)	16 (39 %)	10 (53 %)
Male	212 (57 %)	213 (55 %)	25 (61 %)	9 (47 %)
Missing	4 (1.1%)	4 (1.0%)	0 (0%)	0 (0%)
Age (years)
Mean (SD)	62 (± 13)	61 (± 13)	73 (± 12)	NA (± NA)
Missing	87 (23.3%)	134 (34.7%)	1 (2.4%)	19 (100%)
Site of onset
Bulbar	71 (26 %)	33 (16 %)	8 (33 %)	4 (27 %)
Generalized	6 (2 %)	10 (5 %)	0 (0 %)	0 (0 %)
Spinal	176 (65 %)	120 (59 %)	0 (0 %)	0 (0 %)
Thoracic	0 (0 %)	1 (0 %)	0 (0 %)	0 (0 %)
Missing	16 (5.9%)	41 (20.0%)	16 (66.7%)	11 (73.3%)
Survival (months)
Median (Q1-Q3)	30 (18-41)	32 (20-59)	14 (8.2-32)	38 (19-49)
Missing	75 (27.9%)	42 (20.5%)	21 (87.5%)	1 (6.7%)
Survival_status
Alive	27 (10 %)	49 (24 %)	22 (92 %)	3 (20 %)
Dead	171 (64 %)	121 (59 %)	2 (8 %)	11 (73 %)
Missing	71 (26.4%)	35 (17.1%)	0 (0%)	1 (6.7%)
C9orf72 status
Expanded (≥30)	19 (7 %)	14 (7 %)	0 (0 %)	0 (0 %)
Normal	236 (88 %)	158 (77 %)	0 (0 %)	0 (0 %)
Missing	14 (5.2%)	33 (16.1%)	24 (100%)	15 (100%)
