## Supplementary table 8 for "Genome-wide study of DNA methylation in Amyotrophic Lateral Sclerosis identifies differentially methylated loci and implicates metabolic, inflammatory and cholesterol pathways"

### Sheet: Sheet 1
Probe	Target_Ensembl_ID	Target_HGNC_ID	Distance	t	p	FDR
cg00986350	ENSG00000103335	PIEZO1	241353	-1.94137	0.0523009	0.470708
cg00986350	ENSG00000158717	RNF166	222505	1.50937	0.131303	0.523504
cg00986350	ENSG00000051523	CYBA	169293	-1.27992	0.200666	0.523504
cg00986350	ENSG00000174177	CTU2	232473	1.12838	0.259244	0.523504
cg00986350	ENSG00000158545	ZC3H18	96391	-1.05646	0.290836	0.523504
cg00986350	ENSG00000167508	MVD	177945	0.720802	0.471084	0.619087
cg00986350	ENSG00000185669	SNAI3	203692	0.703954	0.481512	0.619087
cg00986350	ENSG00000225614	ZNF469	-33230	0.39549	0.692507	0.779071
cg00986350	ENSG00000179588	ZFPM1	0	0.173631	0.862167	0.862167
cg01525376	ENSG00000025800	KPNA6	-74042	-1.83059	0.0672536	0.815651
cg01525376	ENSG00000160051	IQCC	-41923	-1.53255	0.125485	0.815651
cg01525376	ENSG00000160050	CCDC28B	-45223	-0.998435	0.318143	0.973463
cg01525376	ENSG00000225828	FAM229A	110657	-0.907056	0.364445	0.973463
cg01525376	ENSG00000121774	KHDRBS1	-189760	0.681693	0.495482	0.973463
cg01525376	ENSG00000160055	TMEM234	-28239	-0.602539	0.546858	0.973463
cg01525376	ENSG00000084623	EIF3I	-19006	0.463483	0.64305	0.973463
cg01525376	ENSG00000084652	TXLNA	-52325	0.406133	0.684672	0.973463
cg01525376	ENSG00000121775	TMEM39B	-147744	0.30765	0.758368	0.973463
cg01525376	ENSG00000175130	MARCKSL1	83219	-0.181382	0.856079	0.973463
cg01525376	ENSG00000182866	LCK	626	-0.179224	0.857773	0.973463
cg01525376	ENSG00000116478	HDAC1	41473	0.127463	0.898582	0.973463
cg01525376	ENSG00000160058	BSDC1	114490	-0.0224799	0.982067	0.982067
cg02699834	ENSG00000170486	KRT72	-44107	-3.70027	0.000218972	0.000875887
cg02699834	ENSG00000186049	KRT73	-27086	-3.22894	0.00125501	0.00251001
cg02699834	ENSG00000167768	KRT1	29088	1.58618	0.112797	0.150396
cg02699834	ENSG00000186081	KRT5	-124958	0.188188	0.850741	0.850741
cg03546163	ENSG00000096060	FKBP5	0	-2.93301	0.00338059	0.0169029
cg03546163	ENSG00000198755	RPL10A	-215800	-1.34286	0.179412	0.39984
cg03546163	ENSG00000096063	SRPK1	146378	-1.17544	0.239904	0.39984
cg03546163	ENSG00000157343	ARMC12	50444	-0.205077	0.837525	0.988035
cg03546163	ENSG00000112039	FANCE	-219482	-0.0149979	0.988035	0.988035
cg04431254	ENSG00000075234	TTC38	0	-11.1516	2.3129e-28	1.61903e-27
cg04431254	ENSG00000197182	FLJ27365	-174963	1.84095	0.0657213	0.230025
cg04431254	ENSG00000182257	C22orf26	-234747	1.01248	0.311386	0.447313
cg04431254	ENSG00000205643	CDPF1	-38195	1.00653	0.314236	0.447313
cg04431254	ENSG00000100416	TRMU	41998	0.99562	0.319509	0.447313
cg04431254	ENSG00000186951	PPARA	-45118	-0.549182	0.582919	0.680072
cg04431254	ENSG00000075275	CELSR1	71957	0.0395328	0.968468	0.968468
cg04464062	ENSG00000167508	MVD	177992	1.23303	0.217653	0.714836
cg04464062	ENSG00000051523	CYBA	169340	-0.997436	0.318628	0.714836
cg04464062	ENSG00000174177	CTU2	232520	0.919545	0.35788	0.714836
cg04464062	ENSG00000179588	ZFPM1	0	0.894367	0.371192	0.714836
cg04464062	ENSG00000158545	ZC3H18	96438	-0.743284	0.457364	0.714836
cg04464062	ENSG00000103335	PIEZO1	241400	-0.711934	0.476558	0.714836
cg04464062	ENSG00000158717	RNF166	222552	0.558549	0.576508	0.741225
cg04464062	ENSG00000185669	SNAI3	203739	-0.237416	0.812349	0.87425
cg04464062	ENSG00000225614	ZNF469	-33183	-0.158275	0.87425	0.87425
cg04813911	ENSG00000138617	PARP16	22907	1.28901	0.197486	0.664889
cg04813911	ENSG00000246922	UBAP1L	-96353	-1.16169	0.245448	0.664889
cg04813911	ENSG00000138615	CILP	-62	1.12713	0.259774	0.664889
cg04813911	ENSG00000103707	MTFMT	-181911	0.969348	0.332445	0.664889
cg04813911	ENSG00000166855	CLPX	-26208	0.591991	0.553898	0.749818
cg04813911	ENSG00000090487	SPG21	-221240	-0.579394	0.562364	0.749818
cg04813911	ENSG00000090470	PDCD7	-77714	-0.299264	0.764758	0.807408
cg04813911	ENSG00000074603	DPP8	230910	-0.243792	0.807408	0.807408
cg04983687	ENSG00000103335	PIEZO1	223526	-2.48201	0.0131149	0.118034
cg04983687	ENSG00000179588	ZFPM1	0	-1.18658	0.23548	0.654016
cg04983687	ENSG00000225614	ZNF469	-51057	-1.14682	0.251541	0.654016
cg04983687	ENSG00000158545	ZC3H18	78564	-1.05682	0.290674	0.654016
cg04983687	ENSG00000158717	RNF166	204678	0.880607	0.378596	0.681473
cg04983687	ENSG00000051523	CYBA	151466	-0.725444	0.468232	0.702348
cg04983687	ENSG00000174177	CTU2	214646	0.565144	0.572015	0.735448
cg04983687	ENSG00000185669	SNAI3	185865	0.251496	0.801447	0.901628
cg04983687	ENSG00000167508	MVD	160118	-0.0577234	0.953973	0.953973
cg05119988	ENSG00000052802	MSMO1	0	-4.53506	5.96894e-06	1.79068e-05
cg05119988	ENSG00000109466	KLHL2	-6880	-1.45805	0.144925	0.217388
cg05119988	ENSG00000170088	TMEM192	-121487	-0.2415	0.809183	0.809183
cg05822017	ENSG00000125170	DOK4	-180077	-3.77008	0.000166128	0.00166128
cg05822017	ENSG00000182885	GPR97	780	-3.59157	0.000333608	0.00166804
cg05822017	ENSG00000135736	CCDC102A	-130805	-1.85872	0.0631582	0.210527
cg05822017	ENSG00000102978	POLR2C	-195394	-1.44283	0.149165	0.372914
cg05822017	ENSG00000140859	KIFC3	90810	-1.04339	0.296847	0.593694
cg05822017	ENSG00000159618	GPR114	-75723	-0.819611	0.412498	0.687497
cg05822017	ENSG00000205336	GPR56	-2372	0.260413	0.794562	0.915758
cg05822017	ENSG00000088682	COQ9	-206129	0.256739	0.797397	0.915758
cg05822017	ENSG00000140854	KATNB1	68323	0.222187	0.824183	0.915758
cg05822017	ENSG00000005194	CIAPIN1	-219876	-0.0857307	0.931686	0.931686
cg05886321	ENSG00000187994	RINL	-415	-4.68537	2.91036e-06	3.20139e-05
cg05886321	ENSG00000171747	LGALS4	-65330	-4.01139	6.17356e-05	0.000339546
cg05886321	ENSG00000104823	ECH1	-46689	3.85407	0.00011844	0.00043428
cg05886321	ENSG00000130669	PAK4	247073	-1.25347	0.210127	0.577851
cg05886321	ENSG00000130402	ACTN4	-147111	0.584256	0.559089	0.892992
cg05886321	ENSG00000178982	EIF3K	-241739	-0.558318	0.576666	0.892992
cg05886321	ENSG00000182472	CAPN12	-108790	-0.544782	0.585941	0.892992
cg05886321	ENSG00000128626	MRPS12	51851	-0.45457	0.649449	0.892992
cg05886321	ENSG00000104825	NFKBIB	21003	-0.193624	0.846482	0.94377
cg05886321	ENSG00000068903	SIRT2	0	0.0916103	0.927013	0.94377
cg05886321	ENSG00000104824	HNRNPL	-26347	-0.0705376	0.94377	0.94377
cg05914150	ENSG00000145675	PIK3R1	0	-2.03877	0.041555	0.041555
cg06500161	ENSG00000160179	ABCG1	0	-10.666	3.98911e-26	1.59564e-25
cg06500161	ENSG00000173276	ZBTB21	-226090	-1.29235	0.196327	0.392655
cg06500161	ENSG00000160183	TMPRSS3	135410	-0.673637	0.500591	0.667454
cg06500161	ENSG00000160185	UBASH3A	167419	-0.414408	0.678603	0.678603
cg06528816	ENSG00000068724	TTC7A	0	-2.03623	0.0418086	0.125426
cg06528816	ENSG00000143933	CALM2	144942	1.19359	0.232725	0.349087
cg06528816	ENSG00000180398	MCFD2	-73282	0.657091	0.511169	0.511169
cg07571745	ENSG00000160050	CCDC28B	-44439	-2.32184	0.0203035	0.263945
cg07571745	ENSG00000025800	KPNA6	-73258	-1.95442	0.0507383	0.329799
cg07571745	ENSG00000116478	HDAC1	42257	-1.23087	0.218463	0.845055
cg07571745	ENSG00000160055	TMEM234	-27455	-1.12017	0.262726	0.845055
cg07571745	ENSG00000121774	KHDRBS1	-188976	0.872635	0.382927	0.845055
cg07571745	ENSG00000084623	EIF3I	-18222	0.82635	0.408667	0.845055
cg07571745	ENSG00000182866	LCK	1410	0.647967	0.517053	0.845055
cg07571745	ENSG00000160051	IQCC	-41139	-0.643364	0.520034	0.845055
cg07571745	ENSG00000225828	FAM229A	111441	-0.354103	0.723285	0.928479
cg07571745	ENSG00000160058	BSDC1	115274	-0.266773	0.789661	0.928479
cg07571745	ENSG00000084652	TXLNA	-51541	0.225247	0.821802	0.928479
cg07571745	ENSG00000121775	TMEM39B	-146960	0.143853	0.885626	0.928479
cg07571745	ENSG00000175130	MARCKSL1	84003	-0.0897653	0.928479	0.928479
cg08403419	ENSG00000196189	SEMA4A	205917	3.34562	0.000830402	0.00735674
cg08403419	ENSG00000132676	DAP3	-202436	3.16964	0.00154062	0.00735674
cg08403419	ENSG00000143622	RIT1	-30042	3.11763	0.00183919	0.00735674
cg08403419	ENSG00000132718	SYT11	-56247	1.83316	0.0668704	0.200611
cg08403419	ENSG00000125459	MSTO1	-193084	-1.51657	0.129474	0.310737
cg08403419	ENSG00000116580	GON4L	-82046	-1.21749	0.223508	0.447017
cg08403419	ENSG00000160803	UBQLN4	93852	-0.791685	0.428603	0.734748
cg08403419	ENSG00000116584	ARHGEF2	5390	0.525909	0.598988	0.816692
cg08403419	ENSG00000132680	KIAA0907	-7046	-0.50653	0.612519	0.816692
cg08403419	ENSG00000116586	LAMTOR2	113303	-0.274153	0.783984	0.901462
cg08403419	ENSG00000163479	SSR2	67599	-0.219308	0.826424	0.901462
cg08403419	ENSG00000160789	LMNA	141124	-0.123824	0.901462	0.901462
cg08471335	ENSG00000075234	TTC38	0	-17.1678	2.80074e-63	1.96052e-62
cg08471335	ENSG00000075275	CELSR1	71076	5.51155	3.83723e-08	1.34303e-07
cg08471335	ENSG00000100416	TRMU	41117	4.11658	3.94197e-05	9.19793e-05
cg08471335	ENSG00000205643	CDPF1	-39076	2.68544	0.00728051	0.0127409
cg08471335	ENSG00000197182	FLJ27365	-175844	1.25869	0.208235	0.291529
cg08471335	ENSG00000186951	PPARA	-45999	0.664417	0.506471	0.590883
cg08471335	ENSG00000182257	C22orf26	-235628	0.509313	0.610568	0.610568
cg08851837	ENSG00000205336	GPR56	85742	1.25767	0.208603	0.835794
cg08851837	ENSG00000159618	GPR114	17511	1.15252	0.249194	0.835794
cg08851837	ENSG00000140854	KATNB1	210820	1.1091	0.267471	0.835794
cg08851837	ENSG00000088682	COQ9	-63632	0.832618	0.405122	0.835794
cg08851837	ENSG00000125170	DOK4	-37580	-0.823178	0.410468	0.835794
cg08851837	ENSG00000182885	GPR97	143277	0.590889	0.554636	0.835794
cg08851837	ENSG00000005194	CIAPIN1	-77379	-0.546229	0.584947	0.835794
cg08851837	ENSG00000102934	PLLP	-240220	0.389219	0.69714	0.835794
cg08851837	ENSG00000102978	POLR2C	-52897	0.326015	0.744435	0.835794
cg08851837	ENSG00000140859	KIFC3	233307	-0.227967	0.819686	0.835794
cg08851837	ENSG00000135736	CCDC102A	0	-0.207294	0.835794	0.835794
cg08940169	ENSG00000103335	PIEZO1	241508	-2.62342	0.00874636	0.0787173
cg08940169	ENSG00000174177	CTU2	232628	2.3541	0.0186276	0.0838242
cg08940169	ENSG00000167508	MVD	178100	1.60673	0.108212	0.281734
cg08940169	ENSG00000158717	RNF166	222660	1.53365	0.125215	0.281734
cg08940169	ENSG00000158545	ZC3H18	96546	-1.38613	0.165805	0.298448
cg08940169	ENSG00000051523	CYBA	169448	-0.785543	0.432193	0.648289
cg08940169	ENSG00000185669	SNAI3	203847	0.382617	0.702029	0.902609
cg08940169	ENSG00000179588	ZFPM1	0	0.159819	0.873033	0.940811
cg08940169	ENSG00000225614	ZNF469	-33075	0.074256	0.940811	0.940811
cg09257526	ENSG00000143515	ATP8B2	-55912	-3.58535	0.000341628	0.00307465
cg09257526	ENSG00000160712	IL6R	0	-2.46694	0.0136789	0.0615552
cg09257526	ENSG00000160710	ADAR	174840	1.97888	0.0479149	0.143745
cg09257526	ENSG00000143569	UBAP2L	-135709	0.883562	0.376999	0.848248
cg09257526	ENSG00000143612	C1orf43	-186591	-0.514422	0.606992	0.939814
cg09257526	ENSG00000143595	AQP10	-81894	-0.244779	0.806643	0.939814
cg09257526	ENSG00000143575	HAX1	-131344	-0.222665	0.82381	0.939814
cg09257526	ENSG00000143549	TPM3	-212571	-0.114861	0.908563	0.939814
cg09257526	ENSG00000160714	UBE2Q1	141355	-0.0755093	0.939814	0.939814
cg10002066	ENSG00000130177	CDC16	104168	4.03088	5.68567e-05	0.000227427
cg10002066	ENSG00000185989	RASA3	0	-2.45707	0.01406	0.02812
cg10002066	ENSG00000169062	UPF3A	150865	1.70488	0.088314	0.117752
cg10002066	ENSG00000198824	CHAMP1	183794	-0.332879	0.739248	0.739248
cg13718827	ENSG00000167123	CERCAM	165508	-2.5295	0.0114698	0.172047
cg13718827	ENSG00000148339	SLC25A25	-136995	-1.79375	0.0729472	0.48906
cg13718827	ENSG00000148346	LCN2	-92785	-1.65604	0.097812	0.48906
cg13718827	ENSG00000171169	NAIF1	-178034	1.01563	0.309881	0.834653
cg13718827	ENSG00000136811	ODF2	208943	0.847854	0.396582	0.834653
cg13718827	ENSG00000148337	CIZ1	-41857	-0.752252	0.451955	0.834653
cg13718827	ENSG00000106976	DNM1	0	0.504914	0.613654	0.834653
cg13718827	ENSG00000167114	SLC27A4	94403	-0.465154	0.641853	0.834653
cg13718827	ENSG00000171159	C9orf16	-82312	-0.417413	0.676404	0.834653
cg13718827	ENSG00000148334	PTGES2	-117778	-0.41581	0.677577	0.834653
cg13718827	ENSG00000167110	GOLGA2	9586	-0.413495	0.679271	0.834653
cg13718827	ENSG00000167118	URM1	125076	-0.370421	0.711093	0.834653
cg13718827	ENSG00000175854	SWI5	29136	0.353994	0.723366	0.834653
cg13718827	ENSG00000167112	TRUB2	62860	-0.268308	0.78848	0.844799
cg13718827	ENSG00000167113	COQ4	76293	-0.184629	0.853532	0.853532
cg14195992	ENSG00000164808	SPIDR	0	-2.75383	0.00592331	0.00592331
cg14769121	ENSG00000196367	TRRAP	-111603	-2.2893	0.0221265	0.0772369
cg14769121	ENSG00000198742	SMURF1	0	-2.06908	0.0386184	0.0772369
cg14769121	ENSG00000130429	ARPC1B	249400	1.17627	0.239575	0.319433
cg14769121	ENSG00000241685	ARPC1A	201049	0.121141	0.903587	0.903587
cg14945937	ENSG00000166289	PLEKHF1	0	-2.82207	0.0048008	0.0192032
cg14945937	ENSG00000105171	POP4	-54626	-0.520968	0.602425	0.84742
cg14945937	ENSG00000131943	C19orf12	28948	0.212408	0.831802	0.84742
cg14945937	ENSG00000105173	CCNE1	140032	-0.192427	0.84742	0.84742
cg15458222	ENSG00000180353	HCLS1	-758	-1.40522	0.160054	0.644952
cg15458222	ENSG00000173230	GOLGB1	1511	-0.991611	0.321462	0.644952
cg15458222	ENSG00000163406	SLC15A2	232401	0.776739	0.43737	0.644952
cg15458222	ENSG00000173226	IQCB1	108075	-0.649655	0.515962	0.644952
cg15458222	ENSG00000145088	EAF2	173495	-0.183993	0.854031	0.854031
cg15782984	ENSG00000112053	SLC26A8	-1146	-3.25142	0.00116012	0.00696075
cg15782984	ENSG00000112062	MAPK14	1694	-2.93654	0.0033425	0.0100275
cg15782984	ENSG00000180316	PNPLA1	217186	1.82041	0.06879	0.13758
cg15782984	ENSG00000096070	BRPF3	170727	-0.951075	0.341638	0.507128
cg15782984	ENSG00000096063	SRPK1	-104672	-0.802009	0.422607	0.507128
cg15782984	ENSG00000156711	MAPK13	101792	-0.181091	0.856308	0.856308
cg17023419	ENSG00000140992	PDPK1	6549	-1.52694	0.126875	0.787633
cg17023419	ENSG00000103363	TCEB2	239999	0.823402	0.41034	0.787633
cg17023419	ENSG00000162065	TBC1D24	-25678	0.728763	0.4662	0.787633
cg17023419	ENSG00000185883	ATP6V0C	-11194	-0.674981	0.499736	0.787633
cg17023419	ENSG00000167977	KCTD5	151060	0.668677	0.503749	0.787633
cg17023419	ENSG00000167978	SRRM2	220914	-0.431695	0.665992	0.787633
cg17023419	ENSG00000167972	ABCA3	-190666	0.394712	0.693082	0.787633
cg17023419	ENSG00000162063	CCNF	-72558	0.385195	0.700118	0.787633
cg17023419	ENSG00000162066	AMDHD2	0	0.113442	0.909687	0.909687
cg17786255	ENSG00000155016	CYP2U1	38134	-1.85449	0.0637609	0.191287
cg17786255	ENSG00000164023	SGMS2	0	-1.77185	0.0765148	0.191287
cg17786255	ENSG00000138795	LEF1	154310	-0.728832	0.466158	0.77693
cg17786255	ENSG00000138801	PAPSS1	-172780	-0.265532	0.790616	0.861646
cg17786255	ENSG00000138796	HADH	96479	-0.174293	0.861646	0.861646
cg17901584	ENSG00000116133	DHCR24	-814	-17.1321	4.92338e-63	2.95403e-62
cg17901584	ENSG00000162402	USP24	178324	-0.997468	0.318612	0.955837
cg17901584	ENSG00000006555	TTC22	-86765	-0.283806	0.776577	0.967713
cg17901584	ENSG00000162390	ACOT11	-248840	0.211106	0.832818	0.967713
cg17901584	ENSG00000184313	MROH7	-177766	0.103476	0.917592	0.967713
cg17901584	ENSG00000162396	PARS2	-123518	0.0404803	0.967713	0.967713
cg18098839	ENSG00000173905	GOLIM4	0	-1.9346	0.0531275	0.106255
cg18098839	ENSG00000163536	SERPINI1	-199343	-1.19108	0.233709	0.233709
cg18120259	ENSG00000112715	VEGFA	-140414	-1.953	0.0509061	0.203625
cg18120259	ENSG00000137216	TMEM63B	200010	0.94047	0.347047	0.665045
cg18120259	ENSG00000180992	MRPL14	186553	-0.64545	0.518682	0.665045
cg18120259	ENSG00000096080	MRPS18A	-239110	-0.432999	0.665045	0.665045
cg19434937	ENSG00000111684	LPCAT3	0	-3.41283	0.000650851	0.0136679
cg19434937	ENSG00000010610	CD4	-174209	-2.98531	0.00285422	0.0299693
cg19434937	ENSG00000111679	PTPN6	-33704	-2.53396	0.0113254	0.0792775
cg19434937	ENSG00000111667	USP5	-128387	-1.9827	0.0474855	0.187545
cg19434937	ENSG00000089692	LAG3	-216562	1.93965	0.0525091	0.187545
cg19434937	ENSG00000250510	GPR162	-165047	-1.93089	0.0535843	0.187545
cg19434937	ENSG00000111671	SPSB2	-105661	1.46431	0.143207	0.42962
cg19434937	ENSG00000111678	C12orf57	-49017	1.38697	0.165548	0.434563
cg19434937	ENSG00000111676	ATN1	-52699	-1.03425	0.301096	0.633071
cg19434937	ENSG00000215021	PHB2	-24195	1.01966	0.307965	0.633071
cg19434937	ENSG00000111669	TPI1	-124071	-0.971025	0.331609	0.633071
cg19434937	ENSG00000159335	PTMS	-224067	0.734811	0.462508	0.809389
cg19434937	ENSG00000139197	PEX5	237095	0.629349	0.529165	0.854805
cg19434937	ENSG00000010626	LRRC23	-80776	0.453682	0.650088	0.930081
cg19434937	ENSG00000159403	C1R	83327	0.433594	0.664612	0.930081
cg19434937	ENSG00000139194	RBP5	172094	-0.373725	0.708633	0.930081
cg19434937	ENSG00000126749	EMG1	0	-0.257701	0.796654	0.947381
cg19434937	ENSG00000111674	ENO2	-71322	0.220519	0.825481	0.947381
cg19434937	ENSG00000139178	C1RL	137997	0.150204	0.880613	0.947381
cg19434937	ENSG00000139182	CLSTN3	178108	0.0778559	0.937947	0.947381
cg19434937	ENSG00000089693	MLF2	-227542	0.0660007	0.947381	0.947381
cg20551922	ENSG00000161921	CXCL16	245537	-2.46214	0.0138631	0.138631
cg20551922	ENSG00000161905	ALOX15	142913	-0.995313	0.319659	0.921483
cg20551922	ENSG00000141480	ARRB2	222500	-0.984631	0.324879	0.921483
cg20551922	ENSG00000183018	SPNS2	10849	-0.899238	0.368593	0.921483
cg20551922	ENSG00000182557	SPNS3	0	0.586234	0.557759	0.950404
cg20551922	ENSG00000161920	MED11	243439	-0.524153	0.600208	0.950404
cg20551922	ENSG00000132388	UBE2G1	-121358	-0.357942	0.72041	0.950404
cg20551922	ENSG00000185722	ANKFY1	-224007	-0.305082	0.760323	0.950404
cg20551922	ENSG00000141456	PELP1	183395	0.0921967	0.926547	0.987534
cg20551922	ENSG00000132382	MYBBP1A	50908	-0.0156252	0.987534	0.987534
cg21186778	ENSG00000096968	JAK2	129512	-1.21087	0.226035	0.83597
cg21186778	ENSG00000120158	RCL1	0	0.647202	0.517547	0.83597
cg21186778	ENSG00000205808	PPAPDC2	-190262	-0.50221	0.615554	0.83597
cg21186778	ENSG00000147853	AK3	-113475	-0.427868	0.668776	0.83597
cg21186778	ENSG00000106993	CDC37L1	-147120	0.0994856	0.920759	0.920759
cg23074747	ENSG00000147894	C9orf72	0	0.895958	0.370342	0.658734
cg23074747	ENSG00000120162	MOB3B	-44037	0.441703	0.658734	0.658734
cg23516680	ENSG00000148840	PPRC1	-13250	-1.37453	0.169374	0.794598
cg23516680	ENSG00000120029	C10orf76	-107382	-1.07991	0.280263	0.794598
cg23516680	ENSG00000166197	NOLC1	0	1.01581	0.309797	0.794598
cg23516680	ENSG00000107862	GBF1	81954	-0.598078	0.54983	0.794598
cg23516680	ENSG00000166189	HPS6	-95540	0.589784	0.555377	0.794598
cg23516680	ENSG00000198728	LDB1	-43122	0.530288	0.595949	0.794598
cg23516680	ENSG00000077150	NFKB2	230532	0.121846	0.903028	0.990661
cg23516680	ENSG00000059915	PSD	239041	-0.0117065	0.990661	0.990661
cg26272069	ENSG00000204681	GABBR1	0	-3.96243	7.5801e-05	0.000227403
cg26272069	ENSG00000204632	HLA-G	203036	-1.26976	0.204261	0.240654
cg26272069	ENSG00000204642	HLA-F	98844	-1.17357	0.240654	0.240654
cg26272088	ENSG00000182253	SYNM	195079	-1.67222	0.0945782	0.189156
cg26272088	ENSG00000140443	IGF1R	0	-0.798751	0.424493	0.424493
