## Supplementary table 10 for "Genome-wide study of DNA methylation in Amyotrophic Lateral Sclerosis identifies differentially methylated loci and implicates metabolic, inflammatory and cholesterol pathways"

### Sheet: LB MRC
Trait	fraction_sig_probes	fraction_bg_probes	n_trait_probes	n_bg_probes	OR	p	FDR
Body mass index	0.170732	0.00257603	433	151784	79.6239	1.6801e-11	1.36088e-09
Total serum IgE	0.146341	0.00322168	567	151784	52.9826	4.75645e-09	1.92636e-07
Triglycerides	0.0731707	9.88246e-05	19	151784	798.766	1.48715e-08	4.0153e-07
Serum triglycerides	0.0731707	0.000382122	63	151784	206.39	6.5064e-07	1.31755e-05
Waist circumference	0.0731707	0.00102119	168	151784	77.2079	1.14495e-05	0.000185482
High-density lipoprotein cholesterol	0.0487805	0.000336004	57	151784	152.478	9.71891e-05	0.00131205
Hypertriglyceridemic waist	0.0487805	0.000500712	90	151784	102.367	0.000210895	0.00244036
Serum high-density lipoprotein cholesterol	0.0487805	0.000889422	148	151784	57.5953	0.000647678	0.00655774
Fasting glucose	0.0243902	1.97649e-05	5	151784	1197.97	0.00107976	0.00971788
Atrial fibrillation	0.0243902	2.63532e-05	6	151784	925.065	0.00134953	0.0109312
C-reactive protein	0.0487805	0.00144943	235	151784	35.3223	0.0016809	0.0117689
Body mass index change	0.0243902	3.95299e-05	8	151784	628.899	0.00188884	0.0117689
Postprandial lipemia	0.0243902	3.95299e-05	8	151784	628.899	0.00188884	0.0117689
Gamma-glutamyl transferase	0.0243902	7.24714e-05	12	151784	345.315	0.00323588	0.0187219
Fasting insulin	0.0243902	9.22363e-05	16	151784	267.425	0.00404325	0.0211475
Alcohol consumption per day	0.121951	0.0261226	4345	151784	5.17772	0.00417728	0.0211475
2-hour insulin	0.0243902	0.000105413	21	151784	237.734	0.00458115	0.0218221
Atopy	0.0243902	0.00011859	22	151784	210.624	0.00511876	0.0218221
High serum immunoglobulin E	0.0243902	0.00011859	22	151784	210.624	0.00511876	0.0218221
HOMA-IR	0.0243902	0.000158119	29	151784	158.163	0.00672989	0.0272561
Plasma adiponectin	0.0243902	0.000191061	34	151784	130.7	0.00807056	0.0311293
Type II diabetes	0.0243902	0.000237179	45	151784	105.358	0.00994452	0.0366139
Chronic kidney disease	0.0243902	0.000309651	53	151784	80.6411	0.0128824	0.0453683

### Sheet: MOA MRC
Trait	fraction_sig_probes	fraction_bg_probes	n_trait_probes	n_bg_probes	OR	p	FDR
Body mass index	0.5	0.00258886	433	151804	381.843	3.01053e-11	2.43853e-09
Triglycerides	0.3	9.88116e-05	19	151804	3942.9	1.6783e-10	6.79713e-09
Serum triglycerides	0.3	0.000382072	63	151804	1100.33	7.39122e-09	1.99563e-07
Waist circumference	0.3	0.00102105	168	151804	414.683	1.3201e-07	2.6732e-06
High-density lipoprotein cholesterol	0.2	0.00033596	57	151804	729.3	5.37147e-06	8.70177e-05
Hypertriglyceridemic waist	0.2	0.000500646	90	151804	504.561	1.16955e-05	0.000157889
Serum high-density lipoprotein cholesterol	0.2	0.000889305	148	151804	278.465	3.62069e-05	0.000418966
Fasting glucose	0.1	1.97623e-05	5	151804	5460.97	0.000263457	0.0026675
Atrial fibrillation	0.1	2.63498e-05	6	151804	3791.04	0.000329311	0.0029638
Body mass index change	0.1	3.95247e-05	8	151804	2389.18	0.000461009	0.0033947
Postprandial lipemia	0.1	3.95247e-05	8	151804	2389.18	0.000461009	0.0033947
Gamma-glutamyl transferase	0.1	7.24619e-05	12	151804	1531.81	0.000790183	0.00533374
Fasting insulin	0.1	9.22242e-05	16	151804	1251.54	0.000987641	0.00615376
2-hour insulin	0.1	0.000105399	21	151804	1055.07	0.00111926	0.00647572
HOMA-IR	0.1	0.000158099	29	151804	701.595	0.00164558	0.00888614
Alcohol consumption per day	0.3	0.0261324	4345	151804	15.9653	0.00186797	0.00945659
Type II diabetes	0.1	0.000237148	45	151804	473.091	0.00243459	0.0116001
Chronic kidney disease	0.1	0.00030961	53	151804	359.664	0.00315736	0.0142081
Serum total cholesterol	0.1	0.000382072	68	151804	290.061	0.00387966	0.0165396
Old-age mortality	0.1	0.000494058	81	151804	224.572	0.00499501	0.0202298

### Sheet: LB NGDC
Trait	fraction_sig_probes	fraction_bg_probes	n_trait_probes	n_bg_probes	OR	p	FDR
hepatic fat	0.121951	0.000168057	22	101156	835.333	2.22037e-13	5.83958e-11
allergic sensitization	0.268293	0.0137708	1501	101156	26.2682	7.6159e-12	1.00149e-09
metabolic trait	0.097561	0.0001384	21	101156	762.679	7.06301e-11	6.19191e-09
blood high-density lipoprotein (HDL) levels	0.0487805	3.95429e-05	7	101156	1294.74	2.3997e-06	0.000157781
waist to hip ratio (WHR)	0.0487805	5.93143e-05	9	101156	869.303	4.47715e-06	0.000235498
blood triglyceride levels	0.0487805	7.90858e-05	10	101156	639.741	7.19172e-06	0.000312759
serum immunoglobulin E (IgE) levels	0.0731707	0.000909486	106	101156	86.6298	8.3244e-06	0.000312759
body mass index (BMI)	0.146341	0.0157776	1833	101156	10.6899	4.36457e-05	0.00143485
childhood asthma	0.0731707	0.00170034	192	101156	46.29	5.16273e-05	0.00150866
blood protein biomarker levels	0.0731707	0.00210566	252	101156	37.4032	9.62824e-05	0.00253223
waist circumference (WC)	0.097561	0.00593143	816	101156	18.1247	0.000106788	0.00255321
alcohol consumption	0.170732	0.0281842	3151	101156	7.0981	0.000137702	0.00301797
birth weight	0.097561	0.00837321	914	101156	12.8016	0.000392707	0.00794476
schizophrenia	0.0487805	0.000879829	95	101156	58.2115	0.000640981	0.0120413
systolic blood pressure	0.0487805	0.00120606	142	101156	42.4578	0.00118363	0.0207529
hypertension	0.0487805	0.00128514	151	101156	39.7999	0.00133919	0.022013
diastolic blood pressure	0.0487805	0.00169046	191	101156	30.278	0.00228042	0.0352794
triglyceride postprandial responses to a high-fat dietary challenge	0.0243902	5.93143e-05	8	101156	423.689	0.00283269	0.0413888
serum liver enzyme levels (gamma-glutamyl transferase, GGT)	0.0243902	6.92e-05	8	101156	360.943	0.00323672	0.0425629
plasma fasting HOMA-IR levels	0.0243902	6.92e-05	9	101156	360.943	0.00323672	0.0425629

### Sheet: MOA NGDC
Trait	fraction_sig_probes	fraction_bg_probes	n_trait_probes	n_bg_probes	OR	p	FDR
hepatic fat	0.4	0.000177901	22	101180	3412.59	3.51358e-13	9.24071e-11
metabolic trait	0.3	0.000148251	21	101180	2925.19	5.66611e-10	7.45093e-08
blood high-density lipoprotein (HDL) levels	0.2	3.95335e-05	7	101180	6143.39	1.31817e-07	1.1556e-05
waist to hip ratio (WHR)	0.2	5.93003e-05	9	101180	3787.67	2.46032e-07	1.34934e-05
waist circumference (WC)	0.4	0.00593003	816	101180	111.606	2.56528e-07	1.34934e-05
blood triglyceride levels	0.2	7.9067e-05	10	101180	2559.75	3.95368e-07	1.73303e-05
body mass index (BMI)	0.4	0.0157936	1833	101180	41.5364	1.21795e-05	0.000457601
birth weight	0.3	0.0083811	914	101180	50.6744	6.80602e-05	0.00223748
triglyceride postprandial responses to a high-fat dietary challenge	0.1	5.93003e-05	8	101180	1871.73	0.000691583	0.0188965
serum liver enzyme levels (gamma-glutamyl transferase, GGT)	0.1	6.91836e-05	8	101180	1596.86	0.000790346	0.0188965
plasma fasting HOMA-IR levels	0.1	6.91836e-05	9	101180	1596.86	0.000790346	0.0188965
plasma fasting insulin levels	0.1	9.88338e-05	12	101180	1137.65	0.00108658	0.0238142
waist to height ratio (WHtR)	0.1	0.000108717	12	101180	1006.66	0.00118531	0.0239797
alcohol consumption	0.3	0.028217	3151	101180	14.7567	0.00232688	0.0437122
