## Supplementary table 11 for "Genome-wide study of DNA methylation in Amyotrophic Lateral Sclerosis identifies differentially methylated loci and implicates metabolic, inflammatory and cholesterol pathways"

### Sheet: LB MRC
Probe	Traits
cg00986350	Total serum IgE
cg03546163	Body mass index, Waist circumference, Body mass index change, Alcohol consumption per day, Chronic kidney disease
cg04813911	Alcohol consumption per day
cg04983687	Total serum IgE, Atopy, High serum immunoglobulin E
cg05119988	Body mass index
cg06500161	Body mass index, Triglycerides, Serum triglycerides, Waist circumference, High-density lipoprotein cholesterol, Hypertriglyceridemic waist, Serum high-density lipoprotein cholesterol, Fasting glucose, Postprandial lipemia, Fasting insulin, 2-hour insulin, HOMA-IR, Type II diabetes
cg06528816	Total serum IgE
cg06690548	Body mass index, Triglycerides, Serum triglycerides, Hypertriglyceridemic waist, Atrial fibrillation, C-reactive protein, Gamma-glutamyl transferase, Alcohol consumption per day
cg08940169	Total serum IgE
cg09257526	Alcohol consumption per day
cg14769121	Total serum IgE
cg17901584	Body mass index, Triglycerides, Serum triglycerides, Waist circumference, High-density lipoprotein cholesterol, Serum high-density lipoprotein cholesterol
cg18098839	Body mass index, Plasma adiponectin
cg18120259	Body mass index, C-reactive protein, Alcohol consumption per day
cg19434937	Total serum IgE

### Sheet: MOA MRC
Probe	Traits
cg03546163	Body mass index, Waist circumference, Body mass index change, Alcohol consumption per day, Chronic kidney disease, Old-age mortality
cg05119988	Body mass index
cg06500161	Body mass index, Triglycerides, Serum triglycerides, Waist circumference, High-density lipoprotein cholesterol, Hypertriglyceridemic waist, Serum high-density lipoprotein cholesterol, Fasting glucose, Postprandial lipemia, Fasting insulin, 2-hour insulin, HOMA-IR, Type II diabetes
cg06690548	Body mass index, Triglycerides, Serum triglycerides, Hypertriglyceridemic waist, Atrial fibrillation, Gamma-glutamyl transferase, Alcohol consumption per day
cg09257526	Alcohol consumption per day
cg17901584	Body mass index, Triglycerides, Serum triglycerides, Waist circumference, High-density lipoprotein cholesterol, Serum high-density lipoprotein cholesterol, Serum total cholesterol

### Sheet: LB NGDC
Probe	Traits
cg00986350	allergic sensitization
cg02699834	alcohol consumption
cg04983687	allergic sensitization, serum immunoglobulin E (IgE) levels, childhood asthma, blood protein biomarker levels, birth weight
cg05119988	hepatic fat, body mass index (BMI), birth weight
cg05886321	alcohol consumption
cg06500161	hepatic fat, metabolic trait, blood high-density lipoprotein (HDL) levels, waist to hip ratio (WHR), blood triglyceride levels, body mass index (BMI), waist circumference (WC), triglyceride postprandial responses to a high-fat dietary challenge, plasma fasting HOMA-IR levels
cg06528816	allergic sensitization
cg06690548	hepatic fat, allergic sensitization, metabolic trait, serum immunoglobulin E (IgE) levels, body mass index (BMI), waist circumference (WC), alcohol consumption, systolic blood pressure, hypertension, diastolic blood pressure, serum liver enzyme levels (gamma-glutamyl transferase, GGT)
cg08940169	allergic sensitization, serum immunoglobulin E (IgE) levels, childhood asthma, schizophrenia
cg09257526	alcohol consumption
cg14195992	birth weight
cg14769121	allergic sensitization
cg17786255	waist circumference (WC)
cg17901584	hepatic fat, metabolic trait, blood high-density lipoprotein (HDL) levels, waist to hip ratio (WHR), blood triglyceride levels, body mass index (BMI), waist circumference (WC), alcohol consumption, birth weight, schizophrenia
cg18098839	body mass index (BMI)
cg18120259	hepatic fat, metabolic trait, body mass index (BMI), alcohol consumption, systolic blood pressure, hypertension, diastolic blood pressure
cg19434937	allergic sensitization, childhood asthma, blood protein biomarker levels
cg20551922	allergic sensitization
cg23516680	allergic sensitization
cg26272069	allergic sensitization, blood protein biomarker levels, alcohol consumption
cg26272088	allergic sensitization

### Sheet: MOA NGDC
Probe	Traits
cg05119988	hepatic fat, body mass index (BMI), birth weight
cg06500161	hepatic fat, metabolic trait, blood high-density lipoprotein (HDL) levels, waist to hip ratio (WHR), waist circumference (WC), blood triglyceride levels, body mass index (BMI), triglyceride postprandial responses to a high-fat dietary challenge, plasma fasting HOMA-IR levels, plasma fasting insulin levels, waist to height ratio (WHtR)
cg06690548	hepatic fat, metabolic trait, waist circumference (WC), body mass index (BMI), serum liver enzyme levels (gamma-glutamyl transferase, GGT), alcohol consumption
cg09257526	alcohol consumption
cg14195992	birth weight
cg17786255	waist circumference (WC)
cg17901584	hepatic fat, metabolic trait, blood high-density lipoprotein (HDL) levels, waist to hip ratio (WHR), waist circumference (WC), blood triglyceride levels, body mass index (BMI), birth weight, alcohol consumption
