## Supplementary table 12 for "Genome-wide study of DNA methylation in Amyotrophic Lateral Sclerosis identifies differentially methylated loci and implicates metabolic, inflammatory and cholesterol pathways"

### Sheet: non-PC-adjusted model
PMS	b	se	p	Q	Q.p
Gran	4.65414	0.257682	6.39923e-73	4.10186	0.250673
CD4T	-5.14848	0.372846	2.26175e-43	15.7337	0.00128584
NK	-6.7886	0.549764	4.98106e-35	12.3624	0.00623941
B	-7.53163	0.979113	1.44513e-14	5.06421	0.167155
CD8T	-3.45868	0.527188	5.35804e-11	4.1653	0.244159
TGF.alpha	17.5642	2.85905	8.07902e-10	4.5036	0.211969
Mono	5.59678	0.912076	8.4457e-10	3.92434	0.269751
Age Acceleration	0.0553886	0.00913087	1.31069e-09	17.2357	0.000180844
OSM	16.8505	2.8651	4.07089e-09	3.24303	0.35565
Alcohol	-0.241858	0.0447009	6.2817e-08	0.429275	0.934131
BMI	-0.0509802	0.0096082	1.12113e-07	8.55251	0.0358719
EN.RAGE	20.6194	4.02475	3.00456e-07	3.95692	0.266154
HGF	15.1257	3.07464	8.67683e-07	10.5208	0.0146207
HDL-c	0.521198	0.112815	3.83879e-06	5.47096	0.140386
CCL11	11.7006	2.61308	7.54525e-06	4.47105	0.214887
TNFSF14	17.8309	3.99471	8.05828e-06	3.33532	0.342757
GDF.8	-23.1002	5.17925	8.19037e-06	5.15697	0.160657
IL6	52.2101	12.0723	1.52687e-05	3.83486	0.279858
Smoking	0.023148	0.00537552	1.661e-05	9.535	0.0229619
CRP	155.736	39.1575	6.97369e-05	4.68674	0.196226
SKR3	5.18608	1.56985	0.000954701	13.9163	0.0030213
VEGFA	6.20915	1.88461	0.000985423	4.06631	0.254392
CXCL9	7.79036	2.55335	0.00228051	9.79562	0.0203858
CRTAM	4.22205	1.93118	0.0287967	1.59189	0.661231
NEP	-3.43628	1.60284	0.0320431	2.23448	0.525188
NMNAT1	-10.2392	6.79303	0.13173	0.214188	0.975267
NTRK3	-3.39967	2.40413	0.157334	8.44854	0.0375966
SIGLEC1	1.17616	0.914954	0.198624	1.88944	0.595669
CXCL10	2.45691	1.97807	0.21421	1.93236	0.586564
MATN3	1.50431	1.54148	0.329119	2.11244	0.549401
GZMA	11.3665	13.101	0.385607	2.15791	0.540287
SMPD1	-0.821815	0.953915	0.388953	0.935168	0.816934
G.CSF	1.57715	1.85227	0.39451	13.7279	0.00329999
FGF.21	1.36378	1.66012	0.411364	4.55453	0.207478
IL.18R1	-0.587077	0.996967	0.555954	1.19945	0.753136
CD6	-0.956984	1.82564	0.600145	1.87187	0.599422
FcRL2	-2.93262	5.7966	0.612912	2.25692	0.520824
MDGA1	-0.0928434	0.233637	0.691085	2.02109	0.568041
N.CDase	0.0182626	0.588441	0.975241	2.29319	0.513827

### Sheet: PC-adjusted model
PMS	b	se	p	Q	Q.p
BMI	-0.0654703	0.0103793	2.83104e-10	2.97624	0.395303
HDL-c	0.665003	0.119877	2.89976e-08	4.25438	0.235273
Alcohol	-0.262949	0.0504494	1.8669e-07	1.8174	0.611156
Age Acceleration	0.041588	0.010436	6.74627e-05	14.8901	0.00058434
Mono	3.63056	1.01284	0.000337677	7.36893	0.0610237
Gran	-3.20962	0.970443	0.000941757	6.63804	0.0843746
NEP	-4.83781	1.70865	0.00463502	0.806494	0.847913
G.CSF	-4.40301	2.08564	0.0347633	9.99059	0.0186463
FcRL2	-13.5262	6.8146	0.0471574	3.59366	0.308816
GZMA	32.7151	17.1466	0.0563958	7.44262	0.0590512
CCL11	5.03886	2.93477	0.0859885	1.773	0.620828
OSM	5.65924	3.33596	0.089804	0.442068	0.931422
FGF.21	-3.07912	1.8904	0.103352	2.02352	0.567539
NMNAT1	-10.3853	7.28298	0.153876	0.600313	0.896361
SMPD1	-1.29343	1.0143	0.202241	2.29842	0.512824
NTRK3	2.61181	2.66413	0.326907	1731554969434589	0
CD6	-1.84206	2.01276	0.360091	2.04417	0.563289
GDF.8	-5.30786	6.09502	0.383835	1.8276	0.608948
Smoking	0.0051538	0.00644016	0.423561	5.72368	0.125855
CRTAM	1.59855	2.13525	0.45407	4.17945	0.242727
SKR3	1.26757	1.75741	0.470741	7.24698	0.0644287
TGF.alpha	2.26465	3.40262	0.505693	4.35968	0.225154
CRP	-29.3636	44.9975	0.51404	4.8115	0.186132
NK	-0.583336	0.964132	0.545154	1135671788915018	0
CXCL9	1.62526	2.79927	0.56151	19.7654	0.000189841
MDGA1	-0.134078	0.244459	0.58337	1.07053	0.784192
EN.RAGE	2.55959	5.0368	0.611328	1.93049	0.586958
HGF	1.55674	3.52836	0.659062	3.40434	0.333383
CD8T	0.313049	0.800337	0.695689	181036964584799	0
B	0.417519	1.86099	0.822482	595306016093468	0
IL.18R1	-0.212731	1.04118	0.838105	1.41739	0.701463
IL6	2.65882	14.3572	0.853079	1.64036	0.650273
VEGFA	-0.325235	2.15388	0.879976	0.382856	0.943761
CD4T	-0.112992	0.921882	0.902451	1956286357171085	0
N.CDase	0.0665788	0.613587	0.913593	1.66654	0.644399
TNFSF14	0.279309	4.61582	0.951748	5.11274	0.163726
MATN3	0.0576148	1.61723	0.971581	3.3695	0.338086
CXCL10	0.0394657	2.1439	0.985313	11.0933	0.0112317
SIGLEC1	0.00217897	0.974727	0.998216	2631575539112166	0
