## Supplementary table 13 for "Genome-wide study of DNA methylation in Amyotrophic Lateral Sclerosis identifies differentially methylated loci and implicates metabolic, inflammatory and cholesterol pathways"

### Sheet: Cox_main_model
Probe	b	se	p	Q	Q.p
cg14195992	-2.6647	0.5287	4.657e-07	0	0.9524
cg09257526	-5.3254	1.219	1.251e-05	0	0.8068
cg03546163	-1.6623	0.3963	2.728e-05	0	1
cg17901584	1.5252	0.386	7.779e-05	50.7	0.1546
cg01589155	3.8487	1.0365	0.0002047	0	1
cg01525376	-3.6914	1.0092	0.0002544	91.4	0.0006411
cg07571745	-2.9883	0.8901	0.0007871	67	0.08182
cg04431254	-3.719	1.1262	0.0009591	0	0.9867
cg00986350	2.2401	0.6804	0.0009937	0	0.9435

### Sheet: Cox_strata_tt
Probe	b	se	p	Q	Q.p
cg14195992	-2.65685	0.50814	1.70811e-07	0.0174196	0.894998
cg09257526	-5.44895	1.16182	2.73184e-06	0.000200293	0.988708
cg17901584	1.543	0.368692	2.85085e-05	2.59949	0.106898
cg03546163	-1.60367	0.388553	3.67092e-05	0
cg01589155	3.90178	1.00769	0.00010794	0
cg01525376	-3.48706	0.968031	0.000315519	13.1736	0.000283914
cg13718827	-2.34869	0.657585	0.000354675	0.0737328	0.785977
cg04431254	-3.83308	1.08079	0.000390309	0.102285	0.749105
cg23074747	1.96467	0.593856	0.000938522	9.38092	0.00219255
cg00986350	2.1228	0.653795	0.00116674	0.00399881	0.949578
cg07571745	-2.74619	0.851031	0.0012514	3.16993	0.0750056

### Sheet: Royston_spline
Probe	b	se	p	Q	Q.p
cg14195992	-2.65013	0.505842	1.61405e-07	0.00066072	0.979493
cg09257526	-5.43843	1.15984	2.74631e-06	0.0825153	0.773917
cg03546163	-1.67995	0.383991	1.21458e-05	0
cg17901584	1.58264	0.368012	1.70417e-05	2.22644	0.135666
cg01589155	3.89606	1.0071	0.000109459	0
cg01525376	-3.66051	0.963152	0.000144375	13.1822	0.000282628
cg07571745	-3.06584	0.847943	0.000299635	3.26818	0.0706359
cg00986350	2.22148	0.651359	0.000648356	0.0191058	0.890064
cg18120259	1.70338	0.504438	0.000733354	0.947225	0.330427
cg13718827	-2.19292	0.654883	0.000812303	0.0946017	0.758407
cg04431254	-3.77963	1.39435	0.00671474	0

### Sheet: Cox_corrected_C9orf72
Probe	b	se	p	Q	Q.p
cg14195992	-2.63577	0.512269	2.67132e-07	0.0166967	0.897187
cg09257526	-5.56555	1.16506	1.77887e-06	0.274566	0.600285
cg03546163	-1.61622	0.389361	3.3107e-05	0
cg17901584	1.44868	0.371159	9.49561e-05	2.13436	0.14403
cg01525376	-3.78022	0.969715	9.68776e-05	14.0576	0.000177294
cg00986350	2.40174	0.657313	0.000258306	0.000758894	0.978023
cg07571745	-3.09981	0.852089	0.000274879	2.50526	0.113467
cg04431254	-3.60722	1.08746	0.000909552	0.025376	0.873434
cg01589155	1.36204	1.40457	0.332184	0
