## Supplementary table 14 for "Genome-wide study of DNA methylation in Amyotrophic Lateral Sclerosis identifies differentially methylated loci and implicates metabolic, inflammatory and cholesterol pathways"

### Sheet: Cox main - Traits|Exposures
PMS	b	se	p	Q	Q.p
BMI	-0.0170917	0.00617218	0.00562012	0.0444627	0.832995
HDL-c	0.171279	0.0724552	0.0180822	0.00313689	0.955335
Alcohol	-0.0664504	0.0297425	0.0254706	2.17438	0.140326
Smoking	0.0067085	0.0035943	0.0619814	0.198465	0.655963
Age Acceleration	0.00188979	0.00666124	0.776641	1.17416	0.278548

### Sheet: Cox main - Neuro|immuno-protein
PMS	b	se	p	Q	Q.p
CCL11	4.96309	1.69427	0.00339683	1.27367	0.25908
N.CDase	1.07462	0.369432	0.0036277	0.211198	0.64583
CXCL10	-3.40898	1.28737	0.00809669	0.563135	0.453
CXCL9	-4.09334	1.6335	0.0122151	1.24609	0.264301
CRTAM	-3.02203	1.28927	0.0190795	0.0978702	0.754401
SMPD1	-0.964679	0.576641	0.0943413	0.260152	0.610016
IL6	-12.7387	8.38489	0.1287	0.0842567	0.77161
FcRL2	-5.64448	3.99603	0.157796	0.525794	0.46838
G.CSF	1.60338	1.1946	0.179533	0.00596593	0.938433
NMNAT1	-5.53923	4.32304	0.200078	0.275935	0.599378
CD6	-1.03644	1.20172	0.388433	0.727618	0.393656
TGF.alpha	1.67942	1.98782	0.398191	0.495318	0.481564
NTRK3	-1.2957	1.56982	0.409157	1.05626	0.30407
FGF.21	-0.844275	1.1128	0.448037	0.711398	0.39898
SIGLEC1	-0.430648	0.583837	0.460747	0.463647	0.495924
OSM	1.41117	1.99604	0.479578	0.00112711	0.973218
HGF	1.26679	2.07896	0.542301	1.03858	0.308152
MDGA1	0.0908974	0.150721	0.546453	0.0152351	0.901766
TNFSF14	1.42842	2.69882	0.596613	0.133971	0.71435
IL.18R1	-0.305071	0.604268	0.613657	0.226987	0.633767
VEGFA	-0.587592	1.30079	0.651471	0.0986158	0.753497
GDF.8	1.51521	3.66679	0.679441	0.00160747	0.968019
SKR3	-0.402438	1.04354	0.69976	1.06308	0.302513
GZMA	-1.85282	10.5539	0.860641	1.15651	0.282191
EN.RAGE	-0.508114	2.98489	0.86483	0.324491	0.568921
MATN3	-0.155374	0.928457	0.867097	4.7894	0.0286353
NEP	-0.112051	1.03676	0.913934	0.880728	0.348002
CRP	1.72824	25.7528	0.946495	0.189518	0.663318

### Sheet: Cox main - WBC
PMS	b	se	p	Q	Q.p
Gran	0.694992	0.166015	2.835e-05	0.721549	0.395636
NK	-1.55899	0.409017	0.000138101	2.6779	0.10175
CD4T	-0.707509	0.251123	0.00484175	1.94514	0.163111
B	-0.848677	0.615838	0.168177	0.0434016	0.834971
CD8T	-0.498535	0.374636	0.183282	0.0484448	0.825792
Mono	0.487816	0.593292	0.410952	0.368142	0.544019

### Sheet: Cox_adj - Traits|Exposures
PMS	b	se	p	Q	Q.p
BMI	-0.016923	0.00618104	0.00618337	0.0725252	0.787695
HDL-c	0.164489	0.0726978	0.0236573	0.0100488	0.920151
Alcohol	-0.0659244	0.0299734	0.0278477	2.31802	0.127883
Smoking	0.00703734	0.00361253	0.0514103	0.025647	0.872765

### Sheet: Cox_adj - Neuro|immuno-proteins
PMS	b	se	p	Q	Q.p
CCL11	5.05427	1.70534	0.00303871	1.1644	0.280555
N.CDase	1.09069	0.372081	0.00337519	0.20685	0.649247
CXCL10	-3.55898	1.29123	0.00584659	0.709102	0.399742
CXCL9	-4.29332	1.64287	0.00896715	1.41363	0.234455
CRTAM	-3.09513	1.29496	0.016842	0.0484013	0.825869
SMPD1	-1.00984	0.578077	0.0806559	0.310835	0.577168
IL6	-14.6732	8.45372	0.0826149	0.28961	0.590471
FcRL2	-6.53178	4.01979	0.104183	0.320478	0.571321
G.CSF	1.51282	1.19701	0.206293	0.037344	0.846766
NMNAT1	-5.06532	4.33946	0.243101	0.134714	0.713594
TGF.alpha	2.08489	1.99599	0.296235	0.407729	0.523124
CD6	-1.17897	1.20788	0.329029	1.11794	0.290363
HGF	1.63998	2.08564	0.43168	0.786685	0.375105
NTRK3	-1.20383	1.57801	0.445535	1.18078	0.277198
OSM	1.51294	2.00928	0.451462	0.0387933	0.843859
FGF.21	-0.759605	1.11555	0.495918	1.24411	0.26468
TNFSF14	1.80748	2.71007	0.504803	0.0442642	0.833363
SIGLEC1	-0.373016	0.586356	0.524672	0.468926	0.493482
MDGA1	0.0830199	0.151334	0.583289	0.0271025	0.869236
GDF.8	1.54322	3.68601	0.675457	0.0212837	0.884009
GZMA	-3.97128	10.6384	0.708928	1.05498	0.304364
MATN3	-0.285867	0.932747	0.75924	4.42204	0.0354777
VEGFA	-0.394238	1.30453	0.762494	0.108527	0.741828
IL.18R1	-0.164722	0.606022	0.785769	0.366897	0.5447
SKR3	-0.251833	1.04917	0.810307	1.11058	0.291956
NEP	-0.219251	1.04183	0.833318	0.513356	0.47369
CRP	4.58458	25.7179	0.858515	0.119973	0.729064
EN.RAGE	-0.106699	3.00388	0.971665	0.379575	0.537831

### Sheet: Cox_adj - WBC
PMS	b	se	p	Q	Q.p
Gran	0.728477	0.16674	1.24851e-05	1.04893	0.305753
NK	-1.62375	0.410811	7.73262e-05	3.166	0.0751865
CD4T	-0.702743	0.252888	0.00545486	2.32897	0.126986
B	-1.0808	0.628083	0.0852894	0.0861183	0.769171
CD8T	-0.521138	0.376507	0.166315	0.00160545	0.968039
Mono	0.419352	0.596765	0.482237	0.312082	0.576406

### Sheet: RP - Traits|Exposures
PMS	b	se	p	Q	Q.p
BMI	-0.0175493	0.00617265	0.00446804	0.0631728	0.80155
HDL-c	0.184537	0.0725147	0.0109336	6.66063e-05	0.993488
Alcohol	-0.0699903	0.0297292	0.0185595	2.21199	0.136941
Smoking	0.00616409	0.00359388	0.0863156	0.224132	0.635909

### Sheet: RP - Neuro|immuno-proteins
PMS	b	se	p	Q	Q.p
N.CDase	1.07751	0.369918	0.00358174	0.318829	0.572312
CCL11	4.83887	1.69336	0.00426918	1.40209	0.236374
CXCL10	-3.42717	1.28784	0.00778651	0.515348	0.472833
CXCL9	-4.19179	1.63337	0.0102776	1.24184	0.265117
CRTAM	-3.07614	1.28889	0.0170025	0.0343126	0.853044
SMPD1	-0.996594	0.577135	0.0842048	0.221331	0.638028
IL6	-12.8787	8.38134	0.124394	0.107491	0.743019
G.CSF	1.66975	1.19465	0.162206	0.0138505	0.906315
FcRL2	-5.55426	3.99774	0.164726	0.249091	0.617716
NMNAT1	-5.35656	4.3222	0.215229	0.303804	0.581507
CD6	-1.11511	1.20332	0.354086	0.871095	0.350652
FGF.21	-1.01848	1.1126	0.359982	0.861431	0.353339
NTRK3	-1.31419	1.56957	0.402428	1.00314	0.316552
SIGLEC1	-0.466943	0.583903	0.423889	0.493076	0.482558
TGF.alpha	1.45689	1.98668	0.463357	0.624011	0.429561
MDGA1	0.106887	0.150712	0.478191	0.00216357	0.9629
OSM	1.28737	1.99672	0.519093	0.00365515	0.951791
VEGFA	-0.722638	1.30036	0.5784	0.144741	0.703613
TNFSF14	1.46018	2.69879	0.588474	0.207292	0.648899
GDF.8	1.90197	3.66928	0.604214	0.000343521	0.985213
SKR3	-0.534868	1.0438	0.608353	0.95212	0.32918
HGF	1.06181	2.07892	0.609526	1.09359	0.295677
IL.18R1	-0.247066	0.604609	0.682805	0.134267	0.714048
GZMA	-2.05788	10.5437	0.845255	1.21681	0.269987
EN.RAGE	-0.560645	2.98698	0.851115	0.296078	0.586351
NEP	-0.143773	1.03677	0.889707	0.937362	0.332957
MATN3	-0.0962707	0.927868	0.917364	5.07707	0.0242442
CRP	1.04965	25.7497	0.967484	0.155913	0.692947

### Sheet: RP - WBC
PMS	b	se	p	Q	Q.p
Gran	0.699997	0.166058	2.49357e-05	0.428567	0.512693
NK	-1.51289	0.409207	0.000218055	3.66471	0.0555762
CD4T	-0.73757	0.251097	0.00330982	1.86645	0.171882
B	-0.885785	0.616319	0.150656	0.00809374	0.928315
CD8T	-0.463601	0.374435	0.215666	0.11592	0.733503
Mono	0.453571	0.59433	0.445366	0.518084	0.47166
